# SARS-CoV-2 causes a different cytokine response compared to other cytokine storm-causing respiratory viruses in severely ill patients

**DOI:** 10.1101/2020.11.14.20231878

**Authors:** Marton Olbei, Isabelle Hautefort, Dezso Modos, Agatha Treveil, Martina Poletti, Lejla Gul, Claire D Shannon-Lowe, Tamas Korcsmaros

## Abstract

Hyper-induction of pro-inflammatory cytokines, also known as a cytokine storm or cytokine release syndrome (CRS) is one of the key aspects of the currently ongoing SARS-CoV-2 pandemic. This process occurs when a large number of innate and adaptive immune cells are activated, and start producing pro-inflammatory cytokines, establishing an exacerbated feedback loop of inflammation. It is one of the factors contributing to the mortality observed with COVID-19 for a subgroup of patients. CRS is not unique to SARS-CoV-2 infection; it was prevalent in most of the major human coronavirus and influenza A subtype outbreaks of the past two decades (H5N1, SARS-CoV, MERS-CoV, H7N9). Here, we collected changing cytokine levels upon infection with the aforementioned viral pathogens through a comprehensive literature search. We analysed published patient data to highlight the conserved and unique cytokine responses caused by these viruses. A map of such responses could help specialists identify interventions that successfully alleviated CRS in different diseases and evaluate whether they could be used in COVID-19 cases.
