## Supplementary material for "SARS-CoV-2 causes a different cytokine response compared to other cytokine storm-causing respiratory viruses in severely ill patients": Supplemetary Table 1

### Sheet: Sheet1
Cytokine	Synonim	MERS-CoV	SARS-CoV	H5N1	H7N9	SARS-CoV-2	Sources: MERS-CoV	Sources: SARS-CoV	Sources: H5N1	Sources: H7N9	Sources: SARS-CoV2
CCL2	MCP-1		increase	mixed	increase	increase (nondescript,mild)		PMID15657466,PMID17031779,PMID15602737	PMID28302021,PMID18403604 (no increase)	PMID23823727,PMID26028236,PMID26028236	PMID32251717,PMID31986264,PMID32169119
CCL3	MIP-1A					increase (serious,mild)					PMID31986264,PMID32192578
CCL4	MIP-1B			increase	increase	increase (nondescript)			PMID21880131,PMID28302021	PMID23823727,PMID28302021,PMID24350809	PMID31986264
CCL5	RANTES			increase		no increase			PMID18403604		PMID31986264 (no increase)
CCL8						increase (nondescript)					https://doi.org/10.1101/2020.05.02.20084673,https://doi.org/10.1101/2020.04.20.048066
CXCL1		increase					PMID25810418
CXCL10	IP-10	increase	increase	increase	increase	increase (serious,mild)	PMID27709848,PMID25810418	PMID15657466,PMID15602737,PMID15030519	PMID28302021	PMID23823727,PMID26028236,PMID23990573,PMID 26028236	PMID32171193,PMID31986264,https://doi.org/10.1101/2020.04.20.048066,PMID32169119
CXCL11						increase (nondescript)					https://doi.org/10.1101/2020.04.20.048066
CXCL2						increase (nondescript)					10.1016/j.chom.2020.04.017
CXCL8	IL-8	increase	increase	increase	increase	increase (serious,nondescript)	PMID31706200	PMID15657466,PMID15030519,PMID15602737,PMID15030519	PMID28302021	PMID24367104,PMID23823727,PMID28302021,PMID25030090,PMID24367104,PMID24350809	PMID31986264,PMID32251717,https://doi.org/10.1101/2020.02.10.200218,PMID31986264,PMID32434211,https://doi.org/10.1101/2020.04.20.048066,https://doi.org/10.1101/2020.05.28.20115758
CXCL9	MIG		increase	increase	increase			PMID16195357,PMID15602737	PMID28302021	PMID23823727,PMID23823727,PMID28302021
G-CSF					increase	increase (serious,mild)				PMID26028236	PMID31986264,PMID32222466,PMID31986264,PMID32192578
GM-CSF				increase	increase	increase (serious,mild)			PMID21880131	PMID26028236	PMID31986264,PMID31986264
HGF					increase					PMID26028236
IFN-a		mixed	increase		increase		PMID27709848 (no increase),PMID25810418 (no increase)	PMID17537853		PMID23823727,PMID23823727
IFN-b				increase					PMID32432671
IFN-g		increase	increase	increase	increase	mixed	PMID29414327,PMID25810418	PMID17537853,PMID16195357,PMID15602737	PMID21880131,PMID11170064	PMID29925664	PMID32359943 (no increase),PMID32217834 (no increase),PMID31986264
IL-10		increase	no increase	increase	increase	mixed	PMID29414327,PMID25810418	PMID15602737 (no increase)	PMID16964257	PMID25030090	PMID31986264,PMID32359943 (no increase),PMID32217834,PMID32294485,PMID31986264,https://doi.org/10.1101/2020.03.12.20034736,PMID31986264
IL-12		no increase	increase	increase		no increase	PMID29414327(no increase),PMID25810418 (no increase)	PMID15030519	PMID21880131		PMID31986264 (no increase)
IL-13		no increase	no increase				PMID29414327	PMID15602737 (no increase)
IL-15		increase				no increase	PMID29414327				PMID31986264 (no increase)
IL-17		increase			increase	increase (nondescript)	PMID29414327,PMID29414327			PMID23990573
IL-18					increase					PMID26028236
IL-1a		increase	increase				PMID31706200	PMID15030519
IL-1b		increase	increase			mixed	PMID31706200	PMID17031779			PMID32391242,PMID32192578,PMID31986264,https://doi.org/10.1101/2020.05.28.20115758 (no increase)
IL-1RA				increase	increase	increase (serious,mild)			PMID21880131	PMID26028236	PMID32391242,PMID31986264
IL-2		no increase	no increase	increase	increase	mixed	PMID29414327 (no increase)	PMID15602737 (no increase)	PMID11170064	PMID26028236,PMID23990573	PMID32359943 (no increase),PMID31986264,https://doi.org/10.1101/2020.02.10.20021832,PMID31986264,https://doi.org/10.1101/2020.03.12.20034736
IL-2R						increase (serious)					PMID32294485,PMID32217835
IL-4		no increase	no increase		increase	no increase	PMID29414327 (no increase)	PMID15602737 (no increase)		PMID24769417	PMID32359943 (no increase)
IL-5		no increase			increase	no increase	PMID29414327 (no increase)				PMID31986264 (no increase)
IL-6		increase	increase	increase	increase	increase (serious,nondescript)	PMID29414327	PMID15657466,PMID17031779,PMID15030519,PMID15602737	PMID21880131,PMID11170064,PMID28302021,PMID18403604	PMID23823727,PMID23990573,PMID25030090,PMID24367104,PMID24350809	PMID32171076,PMID32359943,PMID32217834,PMID32294485,PMID32140732,PMID32251717,PMID32217835,PMID32434211,https://doi.org/10.1101/2020.03.12.20034736,PMID16115318,PMI32125452,https://doi.org/10.1101/2020.05.28.20115758
IL-7					increase	increase (serious,mild)				PMID26028236	PMID32391242,PMID32352535,PMID32171076
IL-9					increase	increase (serious,mild)				PMID26028236,PMID24769417	PMID32391242PMID31986264
MIF					increase					PMID26028236
SCF					increase					PMID26028236
TGF-a		no increase					PMID29414327 (no increase)
TGF-b1			increase					PMID17031779,PMID15602737
TNF-a		increase	mixed	increase	increase	mixed	PMID29414327	PMID17031779,PMID15602737,PMID15602737 (no increase)	PMID18403604,PMID16964257	PMID24769417	https://www.medrxiv.org/content/10.1101/2020.02.18.20024364v1,PMID32222466,PMID32391242,PMID32359943 (no increase),PMID32217834,PMID32294485,PMID31986264,https://www.medrxiv.org/content/10.1101/2020.02.10.20021832v1 (no increase),PMID32217835,PMID31986264,PMID31986264,https://doi.org/10.1101/2020.05.28.20115758
