## Supplementary material for "SARS-CoV-2 causes a different cytokine response compared to other cytokine storm-causing respiratory viruses in severely ill patients": Supplemetary Table 2

### Sheet: Sheet1
Cytokine
4-1BBL
APRIL
CCL1
CCL11
CCL13
CCL14
CCL15
CCL16
CCL17
CCL18
CCL19
CCL2
CCL20
CCL21
CCL22
CCL23
CCL24
CCL25
CCL26
CCL27
CCL3
CCL4
CCL5
CCL7
CCL8
CD153
CD154
CD178
CD70
CX3CL1
CXCL1
CXCL10
CXCL11
CXCL12
CXCL13
CXCL14
CXCL2
CXCL3
CXCL4
CXCL5
CXCL6
CXCL7
CXCL8
CXCL9
Epo
Flt-3L
G-CSF
GITRL
GM-CSF
HGF
IFN-a
IFN-b
IFN-g
IL-10
IL-11
IL-12
IL-13
IL-14
IL-15
IL-16
IL-17
IL-18
IL-1a
IL-1b
IL-1RA
IL-2
IL-2R
IL-20
IL-3
IL-33
IL-4
IL-5
IL-6
IL-7
IL-9
LIF
LIGHT
LT-b
M-CSF
MIF
MSP
OSM
OX40L
SCF
SCGF-beta
TALL-1
TGF-a
TGF-b1
TGF-b2
TGF-b3
TNF-a
TNF-b
Tpo
TRAIL
TRANCE
TWEAK
XCL1
XCL2
